# Inactivation of highly pathogenic avian influenza virus with high temperature short time continuous flow pasteurization and virus detection in bulk milk tanks

**DOI:** 10.1101/2024.07.01.24309766

**Authors:** Erica Spackman, Nathan Anderson, Stephen Walker, David L. Suarez, Deana R. Jones, Amber McCoig, Tristan Colonius, Timothy Roddy, Nicholas J. Chaplinski

**Affiliations:** Exotic and Emerging Avian Viral Disease Research Unit, Southeast Poultry Research Center, US National Poultry Research Center, USDA-Agricultural Research Service, Athens, GA, USA; Office of Food Safety, Center for Food Safety and Applied Nutrition, US Food and Drug Administration, Bedford Park, IL, USA; US National Poultry Research Center, USDA-Agricultural Research Service, Athens, GA, USA; Center for Veterinary Medicine, US Food and Drug Administration, Rockville, MD, USA; Office of State Cooperative Programs, US Food and Drug Administration, Kansas City, MO, USA

**Keywords:** Influenza A, highly pathogenic avian influenza, raw milk, cows, pasteurization, high temperature short time (HTST)

## Abstract

Infections of dairy cattle with clade 2.3.4.4b H5N1 highly pathogenic avian influenza virus (HPAIV) were reported in March 2024 in the U.S. and viable virus was detected at high levels in raw milk from infected cows. This study aimed to determine the potential quantities of infectious HPAIV in raw milk in affected states where herds were confirmed positive by USDA for HPAIV (and therefore were not representative of the entire population), and to confirm that the commonly used continuous flow pasteurization using the FDA approved 72°C (161°F) for 15 s conditions for high temperature short time (HTST) processing, will inactivate the virus. Double-blinded raw milk samples from bulk storage tanks from farms (n=275) were collected in four affected states. Samples were screened for influenza A using quantitative real-time RT-PCR (qrRT-PCR) of which 158 (57.5%) were positive and were subsequently quantified in embryonating chicken eggs. Thirty-nine qrRT-PCR positive samples (24.8%) were positive for infectious virus with a mean titer of 3.5 log_10_ 50% egg infectious doses (EID_50_) per mL. To closely simulate commercial milk pasteurization processing systems, a pilot-scale continuous flow pasteurizer was used to evaluate HPAIV inactivation in artificially contaminated raw milk using the most common legal conditions in the US: 72°C (161°F) for 15s. Among all replicates at two flow rates (n=5 at 0.5L/min; n=4 at 1L/min), no viable virus was detected. A mean reduction of ≥5.8 ± 0.2 log_10_ EID_50_/mL occurred during the heating phase where the milk is brought to 72.5°C before the holding tube. Estimates from heat-transfer analysis support that standard U.S. continuous flow HTST pasteurization parameters will inactivate >12 log_10_ EID_50_/mL of HPAIV, which is ~9 log_10_ EID_50_/mL greater than the mean quantity of infectious virus detected in raw milk from bulk storage tank samples. These findings demonstrate that the milk supply is safe.
