## Supplementary material for "Inactivation of highly pathogenic avian influenza virus with high temperature short time continuous flow pasteurization and virus detection in bulk milk tanks": Supp Table 2

Supplementary Table 2. for: Inactivation of highly pathogenic avian influenza virus with high temperature short time continuous flow pasteurization and virus detection in bulk milk tanks
Date received at testing lab	Ct Value Type A Infleunza Real-time RT-PCR	Titer Equivalent Type A Influenza Real-time RT-PCR	Titer of viable virus (log10 50% egg infectious doses per mL)
4/18/2024	Invalid	Not determined	Not done
4/18/2024	26.217	4.0	Not detected
4/18/2024	29.325	3.1	Not detected
4/18/2024	28.257	3.4	Not detected
4/18/2024	27.475	3.6	Not detected
4/18/2024	32.317	2.1	Not detected
4/18/2024	17.52	6.6	3.5
4/18/2024	17.98	6.5	4.3
4/18/2024	17.88	6.5	3.5
4/18/2024	18.43	6.3	Not detected
4/18/2024	17.13	6.7	3.5
4/18/2024	15.56	7.2	bacteria?
4/18/2024	18.55	6.3	1.5
4/18/2024	16.20	7.0	6.3
4/18/2024	23.28	4.9	Not detected
4/18/2024	19.35	6.1	Not detected
4/18/2024	19.00	6.2	Not detected
4/18/2024	35.13	1.3	Not detected
4/18/2024	23.23	4.9	Not detected
4/18/2024	20.27	5.8	Not detected
4/18/2024	19.30	6.1	2.3
4/18/2024	34.97	1.3	Not detected
4/18/2024	20.18	5.8	Not detected
4/19/2024	24.30	5.7	Not detected
4/19/2024	16.22	8.0	5.5
4/19/2024	32.96	3.3	Not detected
4/19/2024	24.16	5.8	1.3
4/19/2024	Neg	Neg	Not done
4/19/2024	19.72	7.0	1.5
4/19/2024	21.24	6.6	Not detected
4/19/2024	32.71	3.4	Not detected
4/19/2024	26.55	5.1	Not detected
4/19/2024	21.21	6.6	3.3
4/19/2024	20.71	6.8	Not detected
4/19/2024	33.90	3.0	Not detected
4/19/2024	34.84	2.8	Not detected
4/19/2024	34.97	2.7	Not detected
4/19/2024	19.84	7.0	1.5
4/19/2024	16.33	8.0	6.3
4/19/2024	23.97	5.8	1.7
4/19/2024	22.41	6.3	Not detected
4/19/2024	26.37	5.2	Not detected
4/19/2024	31.54	3.7	Not detected
4/19/2024	26.28	5.2	Not detected
4/19/2024	22.32	6.3	Not detected
4/19/2024	26.00	5.3	Not detected
4/19/2024	31.75	3.6	Not detected
4/19/2024	Neg	Neg	Not done
4/19/2024	Neg	Neg	Not done
4/19/2024	Neg	Neg	Not done
4/19/2024	34.96	2.7	Not detected
4/19/2024	34.89	2.8	Not detected
4/19/2024	35.00	2.7	Not detected
4/19/2024	35.24	2.7	Not detected
4/19/2024	Neg	Neg	Not done
4/19/2024	Neg	Neg	Not done
4/19/2024	22.42	6.3	Not detected
4/19/2024	Neg	Neg	Not done
4/19/2024	27.67	4.8	Not detected
4/19/2024	27.29	4.9	Not detected
4/19/2024	19.54	7.1	1.5
4/19/2024	30.43	4.0	Not detected
4/19/2024	Neg	Neg	Not done
4/19/2024	34.89	2.8	Not detected
4/19/2024	23.40	6.0	Not detected
4/19/2024	20.91	6.7	Not detected
4/19/2024	Neg	Neg	Not done
4/19/2024	Neg	Neg	Not done
4/19/2024	23.37	6.0	Not detected
4/19/2024	29.98	4.1	Not detected
4/19/2024	29.47	4.3	Not detected
4/19/2024	23.17	6.1	Not detected
4/19/2024	34.97	2.7	Not detected
4/19/2024	Neg	Neg	Not done
4/19/2024	34.93	2.7	Not detected
4/19/2024	19.52	7.1	Not detected
4/19/2024	18.95	7.3	1.3
4/20/2024	35.6	2.1	Not detected
4/20/2024	Neg	Neg	Not done
4/20/2024	Invalid	Not determined	Not done
4/20/2024	Invalid	Not determined	Not done
4/20/2024	Invalid	Not determined	Not done
4/20/2024	30.5	3.5	Not detected
4/20/2024	23.4	5.6	Not detected
4/20/2024	36.0	2.0	Not detected
4/20/2024	26.7	4.6	Not detected
4/20/2024	29.2	3.9	Not detected
4/20/2024	30.9	3.4	Not detected
4/20/2024	29.3	3.9	Not detected
4/20/2024	35.9	2.0	Not detected
4/20/2024	33.4	2.7	Not detected
4/20/2024	30.3	3.6	Not detected
4/20/2024	Invalid	Not determined	Not done
4/20/2024	34.9	2.3	Not detected
4/20/2024	29.2	3.9	Not detected
4/20/2024	Invalid	Not determined	Not done
4/20/2024	Invalid	Not determined	Not done
4/20/2024	Neg	Neg	Not done
4/20/2024	25.7	4.9	Not detected
4/20/2024	23.9	5.4	Not detected
4/20/2024	23.4	5.5	Not detected
4/20/2024	35.9	2.0	Not detected
4/20/2024	Invalid	Not determined	Not done
4/20/2024	35.6	2.1	Not detected
4/20/2024	33.2	2.8	Not detected
4/20/2024	Invalid	Not determined	Not done
4/20/2024	Neg	Neg	Not done
4/20/2024	Neg	Neg	Not done
4/20/2024	Neg	Neg	Not done
4/20/2024	29.2	3.9	Not detected
4/20/2024	Neg	Neg	Not done
4/20/2024	33.2	2.8	Not detected
4/20/2024	31.7	3.2	Not detected
4/20/2024	Neg	Neg	Not done
4/20/2024	Invalid	Not determined	Not done
4/20/2024	36.7	1.8	Not detected
4/20/2024	Neg	Neg	Not done
4/20/2024	32.4	3.0	Not detected
4/24/2024	34.7	2.1	Not detected
4/24/2024	Neg	Neg	Not done
4/24/2024	22.0	5.5	Not detected
4/24/2024	Neg	Neg	Not done
4/24/2024	Neg	Neg	Not done
4/24/2024	25.4	4.6	Not detected
4/24/2024	Neg	Neg	Not done
4/24/2024	34.8	2.1	Not detected
4/24/2024	Neg	Neg	Not done
4/24/2024	28.8	3.7	Not detected
4/24/2024	Neg	Neg	Not done
4/24/2024	Neg	Neg	Not done
4/24/2024	32.5	2.7	Not detected
4/24/2024	Neg	Neg	Not done
4/24/2024	32.6	2.7	Not detected
4/24/2024	Neg	Neg	Not done
4/24/2024	Neg	Neg	Not done
4/24/2024	27.6	4.0	Not detected
4/24/2024	Neg	Neg	Not done
4/24/2024	31.5	3.0	Not detected
4/24/2024	18.8	6.3	5.3
4/24/2024	18.4	6.4	3.7
4/24/2024	18.6	6.3	2.5
4/24/2024	18.0	6.5	4.5
4/24/2024	20.3	5.9	4.3
4/24/2024	18.7	6.3	4.5
4/24/2024	19.8	6.0	3.5
4/24/2024	19.4	6.1	3.5
4/24/2024	19.0	6.2	2.5
4/24/2024	24.3	4.9	Not detected
4/24/2024	18.7	6.3	4.5
4/24/2024	19.4	6.1	3.7
4/24/2024	19.7	6.1	4.3
4/24/2024	18.7	6.3	4.3
4/24/2024	18.4	6.4	3.5
4/24/2024	17.9	6.5	4.3
4/24/2024	18.9	6.3	3.3
4/24/2024	23.5	5.1	2.7
4/24/2024	18.7	6.3	3.3
4/24/2024	19.9	6.0	4.3
4/25/2024	Neg	Neg	Not done
4/25/2024	Neg	Neg	Not done
4/25/2024	34.0	2.3	Not detected
4/25/2024	Neg	Neg	Not done
4/25/2024	Neg	Neg	Not done
4/25/2024	35.1	2.0	Not detected
4/25/2024	29.3	3.5	Not detected
4/25/2024	Neg	Neg	Not done
4/25/2024	31.7	2.9	Not detected
4/25/2024	Neg	Neg	Not done
4/25/2024	31.3	3.0	Not detected
4/25/2024	35.0	2.0	Not detected
4/25/2024	Neg	Neg	Not done
4/25/2024	Neg	Neg	Not done
4/25/2024	Neg	Neg	Not done
4/25/2024	Neg	Neg	Not done
4/25/2024	Neg	Neg	Not done
4/25/2024	Neg	Neg	Not done
4/25/2024	28.4	3.8	Not detected
4/25/2024	23.6	5.0	Not detected
4/25/2024	Neg	Neg	Not done
4/25/2024	Neg	Neg	Not done
4/25/2024	Neg	Neg	Not done
4/25/2024	Neg	Neg	Not done
4/25/2024	Neg	Neg	Not done
4/25/2024	28.6	3.7	Not detected
4/25/2024	Neg	Neg	Not done
4/25/2024	Neg	Neg	Not done
4/25/2024	17.9	6.5	5.3
4/26/2024	31.0	3.3	Not detected
4/26/2024	Neg	Neg	Not done
4/26/2024	Neg	Neg	Not done
4/26/2024	Neg	Neg	Not done
4/26/2024	29.6	3.7	Not detected
4/26/2024	Neg	Neg	Not done
4/26/2024	Neg	Neg	Not done
4/26/2024	Neg	Neg	Not done
4/26/2024	Neg	Neg	Not done
4/26/2024	Neg	Neg	Not done
4/26/2024	21.3	6.1	5.5
4/26/2024	24.9	5.1	Not detected
4/26/2024	Neg	Neg	Not done
4/26/2024	Neg	Neg	Not done
4/26/2024	Neg	Neg	Not done
4/26/2024	Neg	Neg	Not done
4/26/2024	Neg	Neg	Not done
4/26/2024	Neg	Neg	Not done
4/26/2024	Neg	Neg	Not done
4/26/2024	Neg	Neg	Not done
4/26/2024	Neg	Neg	Not done
4/26/2024	Neg	Neg	Not done
4/26/2024	Neg	Neg	Not done
4/27/2024	36.0	2.3	Not detected
4/27/2024	34.6	2.7	Not detected
4/27/2024	36.3	2.2	1.5
4/27/2024	35.9	2.3	Not detected
4/27/2024	33.5	3.0	Not detected
4/27/2024	35.2	2.5	Not detected
4/27/2024	34.5	2.7	Not detected
4/27/2024	35.9	2.3	Not detected
4/27/2024	33.7	2.9	Not detected
4/27/2024	33.8	2.9	Not detected
4/27/2024	Neg	Neg	Not done
4/27/2024	35.8	2.3	Not detected
4/27/2024	Neg	Neg	Not done
4/27/2024	Neg	Neg	Not done
4/27/2024	34.5	2.7	Not detected
4/27/2024	Neg	Neg	Not done
4/27/2024	34.7	2.6	Not detected
4/27/2024	Neg	Neg	Not done
4/27/2024	35.0	2.6	Not detected
4/27/2024	35.2	2.5	Not detected
4/27/2024	Neg	Neg	Not done
4/27/2024	Neg	Neg	Not done
4/27/2024	Neg	Neg	Not done
4/27/2024	Neg	Neg	Not done
4/27/2024	Neg	Neg	Not done
4/27/2024	Neg	Neg	Not done
4/27/2024	Neg	Neg	Not done
4/27/2024	Neg	Neg	Not done
4/27/2024	Neg	Neg	Not done
4/27/2024	Neg	Neg	Not done
4/27/2024	Neg	Neg	Not done
4/27/2024	Neg	Neg	Not done
4/27/2024	Neg	Neg	Not done
4/27/2024	Neg	Neg	Not done
4/27/2024	32.6	3.3	Not detected
4/27/2024	Neg	Neg	Not done
4/27/2024	30.6	3.8	Not detected
4/27/2024	Neg	Neg	Not done
4/27/2024	Neg	Neg	Not done
4/27/2024	Neg	Neg	Not done
4/27/2024	Neg	Neg	Not done
4/27/2024	Neg	Neg	Not done
4/27/2024	36.0	2.3	Not detected
4/27/2024	35.9	2.3	Not detected
4/27/2024	Neg	Neg	Not done
4/27/2024	35.9	2.3	Not detected
4/27/2024	Neg	Neg	Not done
4/27/2024	Neg	Neg	Not done
4/27/2024	Neg	Neg	Not done
4/27/2024	32.8	3.2	Not detected
4/27/2024	Neg	Neg	Not done
4/27/2024	Neg	Neg	Not done
4/27/2024	35.1	2.5	Not detected
4/27/2024	36.0	2.3	Not detected
4/27/2024	35.8	2.3	Not detected
4/27/2024	Neg	Neg	Not done
4/27/2024	21.4	6.4	4.5
4/27/2024	Neg	Neg	Not done
4/27/2024	Neg	Neg	Not done
4/27/2024	Neg	Neg	Not done
4/27/2024	Neg	Neg	Not done
4/27/2024	Neg	Neg	Not done
4/27/2024	Neg	Neg	Not done
4/27/2024	28.5	4.4	Not detected
4/27/2024	Neg	Neg	Not done
